# Integration of genetic colocalizations with physiological and pharmacological perturbations identifies cardiometabolic disease genes

**DOI:** 10.1101/2021.09.28.21264208

**Authors:** Michael J. Gloudemans, Brunilda Balliu, Daniel Nachun, Matthew G. Durrant, Erik Ingelsson, Martin Wabitsch, Thomas Quertermous, Stephen B. Montgomery, Joshua W. Knowles, Ivan Carcamo-Orive

**Affiliations:** Biomedical Informatics Training Program, Stanford, CA, USA; Department of Pathology, Stanford, CA, USA; Department of Computational Medicine, UCLA, CA, USA; Department of Genetics, Stanford, CA, USA; Department of Immunology, Stanford, CA, USA; Department of Medicine, Division of Cardiovascular Medicine and Cardiovascular Institute, Stanford, CA, USA; Department of Pediatrics and Adolescent Medicine, Division of Pediatric Endocrinology, Ulm University, Ulm, Germany; Diabetes Research Center, Stanford, CA, USA; Prevention Research Center, Stanford, CA, USA

**Keywords:** genome-wide association studies, integrative gene prioritization, colocalization, differential expression, perturbation experiments, insulin resistance, type 2 diabetes

## Abstract

**Background:** Identification of causal genes for polygenic human diseases has been extremely challenging, and our understanding of how physiological and pharmacological stimuli modulate genetic risk at disease-associated loci is limited. Specifically, insulin resistance (IR), a common feature of cardiometabolic disease, including type 2 diabetes, obesity, and dyslipidemia, lacks well-powered GWAS, and therefore few associated loci and causal genes have been identified.

**Results:** Here, we perform and integrate LD-adjusted colocalization analyses across nine cardiometabolic traits combined with eQTLs and sQTLs from five metabolically relevant human tissues (subcutaneous and visceral adipose, skeletal muscle, liver, and pancreas). We identify 470 colocalized loci and prioritize 207 loci with a single colocalized gene. To elucidate upstream regulators and functional mechanisms for these genes, we integrate their transcriptional responses to 21 physiological and pharmacological cardiometabolic regulators in human adipocytes, hepatocytes, and skeletal muscle cells, and map their protein-protein interactions.

**Conclusions:** Our use of transcriptional responses under metabolic perturbations to contextualize genetic associations from our state-of-the-art colocalization approach provides a list of likely causal genes and their upstream regulators in the context of IR-associated cardiometabolic risk.
