## Supplementary material for "Integration of genetic colocalizations with physiological and pharmacological perturbations identifies cardiometabolic disease genes": Data S2

### Sheet: DataS1-LocusCoordinates
locus_id	chr	start_hg38	stop_hg38
1	chr1	1	1961168
2	chr1	1961168	3666172
3	chr1	3666172	4320751
4	chr1	4320751	5853833
5	chr1	5853833	7187275
6	chr1	7187275	9305140
7	chr1	9305140	10746927
8	chr1	10746927	11717784
9	chr1	11717784	12719464
10	chr1	12719464	14565015
11	chr1	14565015	16571235
12	chr1	16571235	18336405
13	chr1	18336405	20142656
14	chr1	20142656	21410095
15	chr1	21410095	22760390
16	chr1	22760390	23594100
17	chr1	23594100	25190354
18	chr1	25190354	27075376
19	chr1	27075376	29689034
20	chr1	29689034	31973084
21	chr1	31973084	34334157
22	chr1	34334157	37083582
23	chr1	37083582	38266175
24	chr1	38266175	39734895
25	chr1	39734895	41509656
26	chr1	41509656	43292786
27	chr1	43292786	44503511
28	chr1	44503511	46433829
29	chr1	46433829	47536904
30	chr1	47536904	48512516
31	chr1	48512516	49428505
32	chr1	49428505	51248054
33	chr1	51248054	53760589
34	chr1	53760589	55947444
35	chr1	55947444	56556055
36	chr1	56556055	58399727
37	chr1	58399727	59424737
38	chr1	59424737	61456693
39	chr1	61456693	62989418
40	chr1	62989418	64576021
41	chr1	64576021	66473721
42	chr1	66473721	68012212
43	chr1	68012212	69221933
44	chr1	69221933	70906787
45	chr1	70906787	71218722
46	chr1	71218722	73861224
47	chr1	73861224	76262450
48	chr1	76262450	79195513
49	chr1	79195513	80888506
50	chr1	80888506	83526065
51	chr1	83526065	84378812
52	chr1	84378812	85989068
53	chr1	85989068	87662948
54	chr1	87662948	89600744
55	chr1	89600744	91420760
56	chr1	91420760	93070902
57	chr1	93070902	94040635
58	chr1	94040635	95685337
59	chr1	95685337	97419693
60	chr1	97419693	99335048
61	chr1	99335048	100360849
62	chr1	100360849	101575460
63	chr1	101575460	102433189
64	chr1	102433189	103371589
65	chr1	103371589	105545220
66	chr1	105545220	107867043
67	chr1	107867043	109761309
68	chr1	109761309	111199115
69	chr1	111199115	112730684
70	chr1	112730684	114331223
71	chr1	114331223	115337972
72	chr1	115337972	118296444
73	chr1	118296444	151566405
74	chr1	151566405	153208353
75	chr1	153208353	154797927
76	chr1	154797927	156366342
77	chr1	156366342	158057622
78	chr1	158057622	159943258
79	chr1	159943258	162376931
80	chr1	162376931	165222465
81	chr1	165222465	166491280
82	chr1	166491280	169117086
83	chr1	169117086	170588635
84	chr1	170588635	173128768
85	chr1	173128768	175120632
86	chr1	175120632	177464245
87	chr1	177464245	178975174
88	chr1	178975174	178985335
89	chr1	178985335	181174985
90	chr1	181174985	182786221
91	chr1	182786221	184626379
92	chr1	184626379	186840891
93	chr1	186840891	188790814
94	chr1	188790814	189935000
95	chr1	189935000	191899800
96	chr1	191899800	194138312
97	chr1	194138312	196207071
98	chr1	196207071	197342384
99	chr1	197342384	199270756
100	chr1	199270756	200168521
101	chr1	200168521	201620847
102	chr1	201620847	203365606
103	chr1	203365606	204711940
104	chr1	204711940	208237019
105	chr1	208237019	210614406
106	chr1	210614406	212668988
107	chr1	212668988	214404923
108	chr1	214404923	216070292
109	chr1	216070292	218532171
110	chr1	218532171	219417229
111	chr1	219417229	221684889
112	chr1	221684889	222056878
113	chr1	222056878	224750818
114	chr1	224750818	226623159
115	chr1	226623159	229020501
116	chr1	229020501	230549509
117	chr1	230549509	231954506
118	chr1	231954506	233293538
119	chr1	233293538	234463688
120	chr1	234463688	235656136
121	chr1	235656136	237392328
122	chr1	237392328	238404507
123	chr1	238404507	239762014
124	chr1	239762014	240400791
125	chr1	240400791	241418920
126	chr1	241418920	241908300
127	chr1	241908300	243946197
128	chr1	243946197	245343444
129	chr1	245343444	247181216
130	chr1	247181216	300000000
131	chr2	1	10133
132	chr2	10133	1777250
133	chr2	1777250	3926189
134	chr2	3926189	5568205
135	chr2	5568205	6696122
136	chr2	6696122	8282017
137	chr2	8282017	10158342
138	chr2	10158342	12279024
139	chr2	12279024	14195184
140	chr2	14195184	16148467
141	chr2	16148467	18466157
142	chr2	18466157	19492643
143	chr2	19492643	20850730
144	chr2	20850730	23118512
145	chr2	23118512	24464049
146	chr2	24464049	26672117
147	chr2	26672117	28375910
148	chr2	28375910	28994693
149	chr2	28994693	30240845
150	chr2	30240845	31327584
151	chr2	31327584	33138710
152	chr2	33138710	35119962
153	chr2	35119962	35896940
154	chr2	35896940	37905569
155	chr2	37905569	38804195
156	chr2	38804195	40054343
157	chr2	40054343	43082452
158	chr2	43082452	44086664
159	chr2	44086664	46255495
160	chr2	46255495	47091633
161	chr2	47091633	47985862
162	chr2	47985862	49795119
163	chr2	49795119	50591790
164	chr2	50591790	52263995
165	chr2	52263995	53281314
166	chr2	53281314	54458089
167	chr2	54458089	55976210
168	chr2	55976210	57201965
169	chr2	57201965	58070180
170	chr2	58070180	60064865
171	chr2	60064865	62201909
172	chr2	62201909	64398779
173	chr2	64398779	65706310
174	chr2	65706310	66999034
175	chr2	66999034	67783044
176	chr2	67783044	68912432
177	chr2	68912432	70528066
178	chr2	70528066	72947719
179	chr2	72947719	75402960
180	chr2	75402960	76686535
181	chr2	76686535	77852138
182	chr2	77852138	79823277
183	chr2	79823277	81393717
184	chr2	81393717	84913556
185	chr2	84913556	87738988
186	chr2	87738988	88855013
187	chr2	88855013	94660727
188	chr2	94660727	98378738
189	chr2	98378738	101205867
190	chr2	101205867	102072305
191	chr2	102072305	102971757
192	chr2	102971757	104508576
193	chr2	104508576	105593601
194	chr2	105593601	106791811
195	chr2	106791811	107812721
196	chr2	107812721	109814855
197	chr2	109814855	113164279
198	chr2	113164279	116014894
199	chr2	116014894	117609890
200	chr2	117609890	120546207
201	chr2	120546207	122545330
202	chr2	122545330	123974673
203	chr2	123974673	125083344
204	chr2	125083344	126616187
205	chr2	126616187	127276771
206	chr2	127276771	128716867
207	chr2	128716867	129309597
208	chr2	129309597	129900512
209	chr2	129900512	132285211
210	chr2	132285211	134401007
211	chr2	134401007	136285224
212	chr2	136285224	137940547
213	chr2	137940547	139342701
214	chr2	139342701	141047782
215	chr2	141047782	141761033
216	chr2	141761033	143761915
217	chr2	143761915	145688002
218	chr2	145688002	146519594
219	chr2	146519594	149353778
220	chr2	149353778	150874948
221	chr2	150874948	151630268
222	chr2	151630268	153148542
223	chr2	153148542	154534623
224	chr2	154534623	156704123
225	chr2	156704123	157676706
226	chr2	157676706	158720570
227	chr2	158720570	160913222
228	chr2	160913222	162647041
229	chr2	162647041	163610128
230	chr2	163610128	164322330
231	chr2	164322330	166303760
232	chr2	166303760	166499460
233	chr2	166499460	169111726
234	chr2	169111726	170369735
235	chr2	170369735	172274177
236	chr2	172274177	174724201
237	chr2	174724201	176498908
238	chr2	176498908	177688455
239	chr2	177688455	180448012
240	chr2	180448012	181401304
241	chr2	181401304	183492880
242	chr2	183492880	184415446
243	chr2	184415446	189017339
244	chr2	189017339	191108631
245	chr2	191108631	194996440
246	chr2	194996440	195582732
247	chr2	195582732	197213386
248	chr2	197213386	198446401
249	chr2	198446401	200711561
250	chr2	200711561	201953914
251	chr2	201953914	204934518
252	chr2	204934518	205870980
253	chr2	205870980	207780675
254	chr2	207780675	209076805
255	chr2	209076805	211514793
256	chr2	211514793	213149558
257	chr2	213149558	214709071
258	chr2	214709071	216850938
259	chr2	216850938	217530757
260	chr2	217530757	219589829
261	chr2	219589829	221656456
262	chr2	221656456	223994702
263	chr2	223994702	224975287
264	chr2	224975287	227255126
265	chr2	227255126	228506071
266	chr2	228506071	230978674
267	chr2	230978674	232685293
268	chr2	232685293	234242343
269	chr2	234242343	235134906
270	chr2	235134906	236540389
271	chr2	236540389	237852338
272	chr2	237852338	239030947
273	chr2	239030947	240620667
274	chr2	240620667	241210506
275	chr2	241210506	300000000
276	chr3	1	18479
277	chr3	18479	1400095
278	chr3	1400095	2950436
279	chr3	2950436	4389963
280	chr3	4389963	6041496
281	chr3	6041496	7041700
282	chr3	7041700	8606875
283	chr3	8606875	9501499
284	chr3	9501499	10977979
285	chr3	10977979	13029299
286	chr3	13029299	14775393
287	chr3	14775393	16240935
288	chr3	16240935	17849626
289	chr3	17849626	19083652
290	chr3	19083652	20049856
291	chr3	20049856	21602215
292	chr3	21602215	22162752
293	chr3	22162752	23763374
294	chr3	23763374	25420067
295	chr3	25420067	26836278
296	chr3	26836278	27799419
297	chr3	27799419	29100769
298	chr3	29100769	30676463
299	chr3	30676463	32310223
300	chr3	32310223	33214100
301	chr3	33214100	35241966
302	chr3	35241966	36445350
303	chr3	36445350	38314625
304	chr3	38314625	40179807
305	chr3	40179807	41023037
306	chr3	41023037	42498510
307	chr3	42498510	45123661
308	chr3	45123661	46616010
309	chr3	46616010	47685722
310	chr3	47685722	49279539
311	chr3	49279539	51797999
312	chr3	51797999	54047363
313	chr3	54047363	55314832
314	chr3	55314832	56399879
315	chr3	56399879	58171792
316	chr3	58171792	60287177
317	chr3	60287177	62369991
318	chr3	62369991	63683610
319	chr3	63683610	65287863
320	chr3	65287863	66220021
321	chr3	66220021	68237764
322	chr3	68237764	69227611
323	chr3	69227611	70399877
324	chr3	70399877	72480178
325	chr3	72480178	74272666
326	chr3	74272666	75655798
327	chr3	75655798	77459684
328	chr3	77459684	78975391
329	chr3	78975391	81378159
330	chr3	81378159	82594735
331	chr3	82594735	84318328
332	chr3	84318328	85533081
333	chr3	85533081	87360582
334	chr3	87360582	88249223
335	chr3	88249223	94536472
336	chr3	94536472	95593127
337	chr3	95593127	98497106
338	chr3	98497106	99654918
339	chr3	99654918	100873373
340	chr3	100873373	103366116
341	chr3	103366116	104862769
342	chr3	104862769	107263964
343	chr3	107263964	109803548
344	chr3	109803548	110794923
345	chr3	110794923	113096852
346	chr3	113096852	114229016
347	chr3	114229016	115728233
348	chr3	115728233	117081306
349	chr3	117081306	118811404
350	chr3	118811404	120804208
351	chr3	120804208	122255250
352	chr3	122255250	123798921
353	chr3	123798921	125217798
354	chr3	125217798	126496100
355	chr3	126496100	128476018
356	chr3	128476018	130525891
357	chr3	130525891	132117672
358	chr3	132117672	133533329
359	chr3	133533329	135738064
360	chr3	135738064	137652241
361	chr3	137652241	140235755
362	chr3	140235755	141620255
363	chr3	141620255	143445786
364	chr3	143445786	144691974
365	chr3	144691974	145946832
366	chr3	145946832	147008842
367	chr3	147008842	149325450
368	chr3	149325450	150534217
369	chr3	150534217	151630942
370	chr3	151630942	153538782
371	chr3	153538782	154996429
372	chr3	154996429	156290911
373	chr3	156290911	157594239
374	chr3	157594239	159760101
375	chr3	159760101	161806716
376	chr3	161806716	163535417
377	chr3	163535417	165337681
378	chr3	165337681	167399641
379	chr3	167399641	168863172
380	chr3	168863172	171247120
381	chr3	171247120	172577941
382	chr3	172577941	173759495
383	chr3	173759495	175398750
384	chr3	175398750	176602499
385	chr3	176602499	178389377
386	chr3	178389377	179656798
387	chr3	179656798	181793378
388	chr3	181793378	184051895
389	chr3	184051895	185350467
390	chr3	185350467	187172556
391	chr3	187172556	189138425
392	chr3	189138425	190508818
393	chr3	190508818	192626025
394	chr3	192626025	194338942
395	chr3	194338942	195065945
396	chr3	195065945	196244537
397	chr3	196244537	197349116
398	chr3	197349116	198219751
399	chr3	198219751	300000000
400	chr4	1	10240
401	chr4	10240	700926
402	chr4	700926	1476986
403	chr4	1476986	2841252
404	chr4	2841252	3844313
405	chr4	3844313	4682389
406	chr4	4682389	5500661
407	chr4	5500661	6771316
408	chr4	6771316	7537965
409	chr4	7537965	8150508
410	chr4	8150508	9324753
411	chr4	9324753	10697528
412	chr4	10697528	12321410
413	chr4	12321410	14270377
414	chr4	14270377	15145822
415	chr4	15145822	15925386
416	chr4	15925386	17381699
417	chr4	17381699	18840251
418	chr4	18840251	20542934
419	chr4	20542934	22317724
420	chr4	22317724	24133906
421	chr4	24133906	25607700
422	chr4	25607700	27342100
423	chr4	27342100	27964246
424	chr4	27964246	29760586
425	chr4	29760586	30452913
426	chr4	30452913	31781359
427	chr4	31781359	33171144
428	chr4	33171144	35149793
429	chr4	35149793	36018814
430	chr4	36018814	37253425
431	chr4	37253425	38905401
432	chr4	38905401	40200989
433	chr4	40200989	42211041
434	chr4	42211041	43963028
435	chr4	43963028	45187140
436	chr4	45187140	47409879
437	chr4	47409879	48121583
438	chr4	48121583	53011266
439	chr4	53011266	54563389
440	chr4	54563389	55681477
441	chr4	55681477	58068842
442	chr4	58068842	59875369
443	chr4	59875369	61506045
444	chr4	61506045	63475283
445	chr4	63475283	65734774
446	chr4	65734774	67193779
447	chr4	67193779	67989047
448	chr4	67989047	70183435
449	chr4	70183435	71274841
450	chr4	71274841	73726673
451	chr4	73726673	76209554
452	chr4	76209554	78172825
453	chr4	78172825	80069143
454	chr4	80069143	81204161
455	chr4	81204161	82451440
456	chr4	82451440	83878503
457	chr4	83878503	86009456
458	chr4	86009456	86613495
459	chr4	86613495	88316876
460	chr4	88316876	89310413
461	chr4	89310413	90639526
462	chr4	90639526	93312148
463	chr4	93312148	95261037
464	chr4	95261037	96619552
465	chr4	96619552	98502916
466	chr4	98502916	99757203
467	chr4	99757203	102300199
468	chr4	102300199	104384137
469	chr4	104384137	106580148
470	chr4	106580148	107894192
471	chr4	107894192	110335411
472	chr4	110335411	112948946
473	chr4	112948946	114745090
474	chr4	114745090	116355773
475	chr4	116355773	117558763
476	chr4	117558763	119012357
477	chr4	119012357	119471529
478	chr4	119471529	121736832
479	chr4	121736832	123365326
480	chr4	123365326	124289707
481	chr4	124289707	125559731
482	chr4	125559731	126354322
483	chr4	126354322	126909138
484	chr4	126909138	128075510
485	chr4	128075510	129670730
486	chr4	129670730	130362666
487	chr4	130362666	132032878
488	chr4	132032878	133707279
489	chr4	133707279	135645252
490	chr4	135645252	137620817
491	chr4	137620817	138635357
492	chr4	138635357	140163477
493	chr4	140163477	142522112
494	chr4	142522112	145257035
495	chr4	145257035	147600722
496	chr4	147600722	149762428
497	chr4	149762428	151861032
498	chr4	151861032	153556489
499	chr4	153556489	154134974
500	chr4	154134974	156563945
501	chr4	156563945	157822566
502	chr4	157822566	160137712
503	chr4	160137712	160905283
504	chr4	160905283	162322527
505	chr4	162322527	163557082
506	chr4	163557082	164902296
507	chr4	164902296	166097706
508	chr4	166097706	166931766
509	chr4	166931766	168755674
510	chr4	168755674	169855359
511	chr4	169855359	171637484
512	chr4	171637484	173342981
513	chr4	173342981	175649565
514	chr4	175649565	178070756
515	chr4	178070756	179200889
516	chr4	179200889	181145654
517	chr4	181145654	182450122
518	chr4	182450122	184008302
519	chr4	184008302	185987936
520	chr4	185987936	187551827
521	chr4	187551827	188772357
522	chr4	188772357	190122439
523	chr4	190122439	300000000
524	chr5	1	11940
525	chr5	11940	982137
526	chr5	982137	2132328
527	chr5	2132328	3361827
528	chr5	3361827	4631997
529	chr5	4631997	5973120
530	chr5	5973120	7143105
531	chr5	7143105	8446223
532	chr5	8446223	9718720
533	chr5	9718720	11173159
534	chr5	11173159	13464722
535	chr5	13464722	14757695
536	chr5	14757695	16963504
537	chr5	16963504	18051483
538	chr5	18051483	19917607
539	chr5	19917607	22151964
540	chr5	22151964	23494215
541	chr5	23494215	26184742
542	chr5	26184742	26857495
543	chr5	26857495	27984406
544	chr5	27984406	29714713
545	chr5	29714713	31390142
546	chr5	31390142	33500075
547	chr5	33500075	35048865
548	chr5	35048865	36433852
549	chr5	36433852	38802308
550	chr5	38802308	40287627
551	chr5	40287627	41888608
552	chr5	41888608	43983397
553	chr5	43983397	50867564
554	chr5	50867564	52838788
555	chr5	52838788	54407214
556	chr5	54407214	56121522
557	chr5	56121522	57325275
558	chr5	57325275	58044246
559	chr5	58044246	59228796
560	chr5	59228796	61640080
561	chr5	61640080	62377168
562	chr5	62377168	63923160
563	chr5	63923160	64672477
564	chr5	64672477	66615458
565	chr5	66615458	68555033
566	chr5	68555033	71944629
567	chr5	71944629	74463501
568	chr5	74463501	76503041
569	chr5	76503041	78327508
570	chr5	78327508	80097321
571	chr5	80097321	81185652
572	chr5	81185652	82729829
573	chr5	82729829	84676871
574	chr5	84676871	86471473
575	chr5	86471473	88094174
576	chr5	88094174	89595713
577	chr5	89595713	91126837
578	chr5	91126837	92504835
579	chr5	92504835	94474279
580	chr5	94474279	96627815
581	chr5	96627815	97979897
582	chr5	97979897	99925288
583	chr5	99925288	102243065
584	chr5	102243065	103984304
585	chr5	103984304	105515782
586	chr5	105515782	106557354
587	chr5	106557354	107928495
588	chr5	107928495	109298233
589	chr5	109298233	111485446
590	chr5	111485446	112645865
591	chr5	112645865	114060588
592	chr5	114060588	115494673
593	chr5	115494673	116495351
594	chr5	116495351	118010518
595	chr5	118010518	119273125
596	chr5	119273125	120333347
597	chr5	120333347	121116471
598	chr5	121116471	123221211
599	chr5	123221211	124462407
600	chr5	124462407	126449957
601	chr5	126449957	128008912
602	chr5	128008912	130183332
603	chr5	130183332	132803957
604	chr5	132803957	135441711
605	chr5	135441711	137040361
606	chr5	137040361	139885487
607	chr5	139885487	141266403
608	chr5	141266403	143601683
609	chr5	143601683	145563791
610	chr5	145563791	147802435
611	chr5	147802435	149283061
612	chr5	149283061	151181737
613	chr5	151181737	153488214
614	chr5	153488214	154393528
615	chr5	154393528	155946495
616	chr5	155946495	157201689
617	chr5	157201689	159398690
618	chr5	159398690	160546937
619	chr5	160546937	162055127
620	chr5	162055127	163316902
621	chr5	163316902	164344576
622	chr5	164344576	166215390
623	chr5	166215390	167420735
624	chr5	167420735	169098313
625	chr5	169098313	170078660
626	chr5	170078660	171647288
627	chr5	171647288	173251324
628	chr5	173251324	174215868
629	chr5	174215868	176023592
630	chr5	176023592	177824506
631	chr5	177824506	178986463
632	chr5	178986463	179974244
633	chr5	179974244	181132933
634	chr5	181132933	181458155
635	chr5	181458155	300000000
636	chr6	1	73924
637	chr6	73924	1452127
638	chr6	1452127	2458702
639	chr6	2458702	3573359
640	chr6	3573359	4617583
641	chr6	4617583	5791239
642	chr6	5791239	6784974
643	chr6	6784974	7808703
644	chr6	7808703	9019793
645	chr6	9019793	10540084
646	chr6	10540084	11790583
647	chr6	11790583	13209156
648	chr6	13209156	14802693
649	chr6	14802693	17386174
650	chr6	17386174	19207256
651	chr6	19207256	21683834
652	chr6	21683834	22748078
653	chr6	22748078	23936391
654	chr6	23936391	24852047
655	chr6	24852047	25684359
656	chr6	25684359	26791023
657	chr6	26791023	28050041
658	chr6	28050041	28949831
659	chr6	28949831	29770194
660	chr6	29770194	30830391
661	chr6	30830391	31603441
662	chr6	31603441	32714887
663	chr6	32714887	33268720
664	chr6	33268720	35487979
665	chr6	35487979	37604820
666	chr6	37604820	39327901
667	chr6	39327901	40377376
668	chr6	40377376	42070983
669	chr6	42070983	43788432
670	chr6	43788432	45438826
671	chr6	45438826	47344162
672	chr6	47344162	48423389
673	chr6	48423389	50418432
674	chr6	50418432	52345678
675	chr6	52345678	53414304
676	chr6	53414304	55603472
677	chr6	55603472	56240515
678	chr6	56240515	60631718
679	chr6	60631718	62842983
680	chr6	62842983	65055849
681	chr6	65055849	66619322
682	chr6	66619322	68139591
683	chr6	68139591	68813556
684	chr6	68813556	70899807
685	chr6	70899807	72740374
686	chr6	72740374	74752287
687	chr6	74752287	76705164
688	chr6	76705164	78248011
689	chr6	78248011	79981453
690	chr6	79981453	81219505
691	chr6	81219505	82417432
692	chr6	82417432	84500271
693	chr6	84500271	86359782
694	chr6	86359782	88112422
695	chr6	88112422	89263333
696	chr6	89263333	91133478
697	chr6	91133478	92718926
698	chr6	92718926	93408424
699	chr6	93408424	93731457
700	chr6	93731457	96645635
701	chr6	96645635	97394408
702	chr6	97394408	100182270
703	chr6	100182270	102188897
704	chr6	102188897	103535520
705	chr6	103535520	105608858
706	chr6	105608858	107129102
707	chr6	107129102	108143176
708	chr6	108143176	109983044
709	chr6	109983044	112023811
710	chr6	112023811	113899669
711	chr6	113899669	115810232
712	chr6	115810232	117351809
713	chr6	117351809	118641952
714	chr6	118641952	119642117
715	chr6	119642117	120190982
716	chr6	120190982	121584530
717	chr6	121584530	123535036
718	chr6	123535036	125103237
719	chr6	125103237	127219316
720	chr6	127219316	129539886
721	chr6	129539886	130614309
722	chr6	130614309	132444530
723	chr6	132444530	133923105
724	chr6	133923105	135903039
725	chr6	135903039	137293081
726	chr6	137293081	138501492
727	chr6	138501492	139524299
728	chr6	139524299	141967342
729	chr6	141967342	144998674
730	chr6	144998674	146344288
731	chr6	146344288	148599216
732	chr6	148599216	149932268
733	chr6	149932268	151591568
734	chr6	151591568	152773361
735	chr6	152773361	154652986
736	chr6	154652986	156442192
737	chr6	156442192	157797687
738	chr6	157797687	160159465
739	chr6	160159465	161748532
740	chr6	161748532	162510171
741	chr6	162510171	163962489
742	chr6	163962489	165173375
743	chr6	165173375	166611245
744	chr6	166611245	167642155
745	chr6	167642155	168981955
746	chr6	168981955	170014949
747	chr6	170014949	170742182
748	chr6	170742182	300000000
749	chr7	1	933116
750	chr7	933116	1313431
751	chr7	1313431	2022763
752	chr7	2022763	2732593
753	chr7	2732593	4533797
754	chr7	4533797	5376601
755	chr7	5376601	5814895
756	chr7	5814895	6534226
757	chr7	6534226	7769121
758	chr7	7769121	9083793
759	chr7	9083793	9947872
760	chr7	9947872	11259571
761	chr7	11259571	12595836
762	chr7	12595836	13844577
763	chr7	13844577	15104032
764	chr7	15104032	16862445
765	chr7	16862445	19441924
766	chr7	19441924	20085285
767	chr7	20085285	22468010
768	chr7	22468010	23431823
769	chr7	23431823	25037640
770	chr7	25037640	25869935
771	chr7	25869935	28320690
772	chr7	28320690	31097675
773	chr7	31097675	33516156
774	chr7	33516156	36173929
775	chr7	36173929	37515581
776	chr7	37515581	38927103
777	chr7	38927103	39823071
778	chr7	39823071	41962213
779	chr7	41962213	43119475
780	chr7	43119475	44724229
781	chr7	44724229	45913323
782	chr7	45913323	46947122
783	chr7	46947122	49172682
784	chr7	49172682	51607626
785	chr7	51607626	53108619
786	chr7	53108619	54155283
787	chr7	54155283	55623891
788	chr7	55623891	57314931
789	chr7	57314931	63846981
790	chr7	63846981	64180747
791	chr7	64180747	66224822
792	chr7	66224822	68769087
793	chr7	68769087	69620378
794	chr7	69620378	72409900
795	chr7	72409900	73920272
796	chr7	73920272	76829247
797	chr7	76829247	78464542
798	chr7	78464542	80258753
799	chr7	80258753	82393370
800	chr7	82393370	84171887
801	chr7	84171887	85942866
802	chr7	85942866	88195689
803	chr7	88195689	91032469
804	chr7	91032469	92864438
805	chr7	92864438	94337289
806	chr7	94337289	96444196
807	chr7	96444196	97470258
808	chr7	97470258	99117851
809	chr7	99117851	100599028
810	chr7	100599028	101555972
811	chr7	101555972	103557063
812	chr7	103557063	104519078
813	chr7	104519078	106042459
814	chr7	106042459	108139733
815	chr7	108139733	110007537
816	chr7	110007537	112978629
817	chr7	112978629	114072332
818	chr7	114072332	117140124
819	chr7	117140124	118711527
820	chr7	118711527	121405219
821	chr7	121405219	122293576
822	chr7	122293576	124516751
823	chr7	124516751	124527498
824	chr7	124527498	126879116
825	chr7	126879116	127229167
826	chr7	127229167	129138332
827	chr7	129138332	130737653
828	chr7	130737653	133121089
829	chr7	133121089	134622844
830	chr7	134622844	135906335
831	chr7	135906335	137191815
832	chr7	137191815	139059933
833	chr7	139059933	140233377
834	chr7	140233377	140535410
835	chr7	140535410	141526757
836	chr7	141526757	142959223
837	chr7	142959223	145271196
838	chr7	145271196	146730868
839	chr7	146730868	148118226
840	chr7	148118226	150143569
841	chr7	150143569	151014417
842	chr7	151014417	152552721
843	chr7	152552721	153976934
844	chr7	153976934	155173020
845	chr7	155173020	156272556
846	chr7	156272556	157841905
847	chr7	157841905	159335885
848	chr7	159335885	300000000
849	chr8	1	60422
850	chr8	60422	1094217
851	chr8	1094217	1213245
852	chr8	1213245	2095102
853	chr8	2095102	2715741
854	chr8	2715741	3535404
855	chr8	3535404	3925495
856	chr8	3925495	4622954
857	chr8	4622954	5289405
858	chr8	5289405	6285276
859	chr8	6285276	7295557
860	chr8	7295557	9297184
861	chr8	9297184	9783277
862	chr8	9783277	10605687
863	chr8	10605687	11421489
864	chr8	11421489	13634266
865	chr8	13634266	14087483
866	chr8	14087483	16134151
867	chr8	16134151	17530367
868	chr8	17530367	17978890
869	chr8	17978890	19635329
870	chr8	19635329	20203345
871	chr8	20203345	21804225
872	chr8	21804225	23039544
873	chr8	23039544	24817205
874	chr8	24817205	25625938
875	chr8	25625938	26825008
876	chr8	26825008	28304875
877	chr8	28304875	29470379
878	chr8	29470379	31276213
879	chr8	31276213	31690844
880	chr8	31690844	33119700
881	chr8	33119700	35459714
882	chr8	35459714	37521871
883	chr8	37521871	39081287
884	chr8	39081287	40845818
885	chr8	40845818	41863936
886	chr8	41863936	42918680
887	chr8	42918680	45929693
888	chr8	45929693	49169911
889	chr8	49169911	52390370
890	chr8	52390370	53505484
891	chr8	53505484	55033021
892	chr8	55033021	56043824
893	chr8	56043824	58156092
894	chr8	58156092	58815541
895	chr8	58815541	61416540
896	chr8	61416540	62436747
897	chr8	62436747	64320315
898	chr8	64320315	65576855
899	chr8	65576855	68950822
900	chr8	68950822	69955744
901	chr8	69955744	71377219
902	chr8	71377219	72904964
903	chr8	72904964	74532829
904	chr8	74532829	75544307
905	chr8	75544307	78220626
906	chr8	78220626	81044160
907	chr8	81044160	81781504
908	chr8	81781504	83313354
909	chr8	83313354	85043384
910	chr8	85043384	86399480
911	chr8	86399480	88073253
912	chr8	88073253	89625933
913	chr8	89625933	92542158
914	chr8	92542158	93993299
915	chr8	93993299	95522578
916	chr8	95522578	98389353
917	chr8	98389353	100608730
918	chr8	100608730	103111078
919	chr8	103111078	103976524
920	chr8	103976524	106398526
921	chr8	106398526	107635949
922	chr8	107635949	108235944
923	chr8	108235944	109472085
924	chr8	109472085	110838618
925	chr8	110838618	112052091
926	chr8	112052091	115084266
927	chr8	115084266	118673218
928	chr8	118673218	120189461
929	chr8	120189461	123849219
930	chr8	123849219	124671478
931	chr8	124671478	125398675
932	chr8	125398675	127646866
933	chr8	127646866	129368893
934	chr8	129368893	130627379
935	chr8	130627379	132338897
936	chr8	132338897	133557758
937	chr8	133557758	135023362
938	chr8	135023362	136511908
939	chr8	136511908	138242587
940	chr8	138242587	139713400
941	chr8	139713400	141963553
942	chr8	141963553	143155464
943	chr8	143155464	300000000
944	chr9	1	10023
945	chr9	10023	1079707
946	chr9	1079707	1916877
947	chr9	1916877	3190064
948	chr9	3190064	4495328
949	chr9	4495328	4884926
950	chr9	4884926	6557589
951	chr9	6557589	7154923
952	chr9	7154923	8456299
953	chr9	8456299	9166403
954	chr9	9166403	10879253
955	chr9	10879253	12276489
956	chr9	12276489	14836365
957	chr9	14836365	16659657
958	chr9	16659657	18661053
959	chr9	18661053	20463536
960	chr9	20463536	22206560
961	chr9	22206560	24158520
962	chr9	24158520	25330812
963	chr9	25330812	26111759
964	chr9	26111759	28224285
965	chr9	28224285	28811586
966	chr9	28811586	30387394
967	chr9	30387394	31310385
968	chr9	31310385	32019370
969	chr9	32019370	33578336
970	chr9	33578336	34642246
971	chr9	34642246	36743286
972	chr9	36743286	38641602
973	chr9	38641602	69897795
974	chr9	69897795	70138839
975	chr9	70138839	71638124
976	chr9	71638124	73589030
977	chr9	73589030	74358165
978	chr9	74358165	76285267
979	chr9	76285267	76856292
980	chr9	76856292	78464139
981	chr9	78464139	79976013
982	chr9	79976013	81596318
983	chr9	81596318	82825886
984	chr9	82825886	84323281
985	chr9	84323281	85494418
986	chr9	85494418	85975502
987	chr9	85975502	87521331
988	chr9	87521331	89827251
989	chr9	89827251	91404921
990	chr9	91404921	93909416
991	chr9	93909416	96159758
992	chr9	96159758	98830577
993	chr9	98830577	101862155
994	chr9	101862155	103205694
995	chr9	103205694	104819468
996	chr9	104819468	106536473
997	chr9	106536473	107932781
998	chr9	107932781	110015744
999	chr9	110015744	112068802
1000	chr9	112068802	112930865
1001	chr9	112930865	114257521
1002	chr9	114257521	115159681
1003	chr9	115159681	118559259
1004	chr9	118559259	119498019
1005	chr9	119498019	122109043
1006	chr9	122109043	124209608
1007	chr9	124209608	126297386
1008	chr9	126297386	127293231
1009	chr9	127293231	129403191
1010	chr9	129403191	130347830
1011	chr9	130347830	131252501
1012	chr9	131252501	132423455
1013	chr9	132423455	134176000
1014	chr9	134176000	134697518
1015	chr9	134697518	136047132
1016	chr9	136047132	136605890
1017	chr9	136605890	138254346
1018	chr9	138254346	300000000
1019	chr10	1	14583
1020	chr10	14583	705399
1021	chr10	705399	1481349
1022	chr10	1481349	2212306
1023	chr10	2212306	3310507
1024	chr10	3310507	4530082
1025	chr10	4530082	5941799
1026	chr10	5941799	7129522
1027	chr10	7129522	8732702
1028	chr10	8732702	10207433
1029	chr10	10207433	12544798
1030	chr10	12544798	13279600
1031	chr10	13279600	14984069
1032	chr10	14984069	16509768
1033	chr10	16509768	18248338
1034	chr10	18248338	19427949
1035	chr10	19427949	22483354
1036	chr10	22483354	22886203
1037	chr10	22886203	25289667
1038	chr10	25289667	26599755
1039	chr10	26599755	29034307
1040	chr10	29034307	29494763
1041	chr10	29494763	30169909
1042	chr10	30169909	31618591
1043	chr10	31618591	33419040
1044	chr10	33419040	34820427
1045	chr10	34820427	36283580
1046	chr10	36283580	37501101
1047	chr10	37501101	43399323
1048	chr10	43399323	44234627
1049	chr10	44234627	51856869
1050	chr10	51856869	53343812
1051	chr10	53343812	55271380
1052	chr10	55271380	55902386
1053	chr10	55902386	57199768
1054	chr10	57199768	58530227
1055	chr10	58530227	60131651
1056	chr10	60131651	60899921
1057	chr10	60899921	61581937
1058	chr10	61581937	64034354
1059	chr10	64034354	65789857
1060	chr10	65789857	68140391
1061	chr10	68140391	68436234
1062	chr10	68436234	70461094
1063	chr10	70461094	71748755
1064	chr10	71748755	73662792
1065	chr10	73662792	76947056
1066	chr10	76947056	79116992
1067	chr10	79116992	80654923
1068	chr10	80654923	82623989
1069	chr10	82623989	83698947
1070	chr10	83698947	86177820
1071	chr10	86177820	87367307
1072	chr10	87367307	89253624
1073	chr10	89253624	90246824
1074	chr10	90246824	91575290
1075	chr10	91575290	93636611
1076	chr10	93636611	94461486
1077	chr10	94461486	96062600
1078	chr10	96062600	98481545
1079	chr10	98481545	98908643
1080	chr10	98908643	101189482
1081	chr10	101189482	102620653
1082	chr10	102620653	104935290
1083	chr10	104935290	106966928
1084	chr10	106966928	108557947
1085	chr10	108557947	110801735
1086	chr10	110801735	113568673
1087	chr10	113568673	114661647
1088	chr10	114661647	117764423
1089	chr10	117764423	118831841
1090	chr10	118831841	120647811
1091	chr10	120647811	121471951
1092	chr10	121471951	122141030
1093	chr10	122141030	124109830
1094	chr10	124109830	126312529
1095	chr10	126312529	127356098
1096	chr10	127356098	129046020
1097	chr10	129046020	129943063
1098	chr10	129943063	130781981
1099	chr10	130781981	132522825
1100	chr10	132522825	132681169
1101	chr10	132681169	133786540
1102	chr10	133786540	300000000
1103	chr11	1	70855
1104	chr11	70855	1192365
1105	chr11	1192365	3644251
1106	chr11	3644251	4725479
1107	chr11	4725479	6301639
1108	chr11	6301639	7415470
1109	chr11	7415470	8311727
1110	chr11	8311727	9065770
1111	chr11	9065770	10930480
1112	chr11	10930480	12542682
1113	chr11	12542682	13351577
1114	chr11	13351577	15721006
1115	chr11	15721006	17556855
1116	chr11	17556855	19547988
1117	chr11	19547988	20995592
1118	chr11	20995592	22352596
1119	chr11	22352596	24066971
1120	chr11	24066971	26024206
1121	chr11	26024206	26998914
1122	chr11	26998914	28460046
1123	chr11	28460046	30119810
1124	chr11	30119810	32255355
1125	chr11	32255355	33937192
1126	chr11	33937192	35481057
1127	chr11	35481057	37095265
1128	chr11	37095265	39360453
1129	chr11	39360453	42288453
1130	chr11	42288453	44672249
1131	chr11	44672249	46984586
1132	chr11	46984586	49844498
1133	chr11	49844498	54927998
1134	chr11	54927998	55315181
1135	chr11	55315181	58690022
1136	chr11	58690022	59013076
1137	chr11	59013076	62456299
1138	chr11	62456299	64037097
1139	chr11	64037097	66131160
1140	chr11	66131160	68238358
1141	chr11	68238358	69701362
1142	chr11	69701362	71215246
1143	chr11	71215246	72574973
1144	chr11	72574973	74701306
1145	chr11	74701306	77086163
1146	chr11	77086163	78644013
1147	chr11	78644013	81011330
1148	chr11	81011330	81555670
1149	chr11	81555670	84670229
1150	chr11	84670229	86908259
1151	chr11	86908259	87719343
1152	chr11	87719343	89475768
1153	chr11	89475768	91233322
1154	chr11	91233322	92343978
1155	chr11	92343978	93542991
1156	chr11	93542991	94509094
1157	chr11	94509094	95992877
1158	chr11	95992877	97186058
1159	chr11	97186058	98834335
1160	chr11	98834335	100546438
1161	chr11	100546438	101460390
1162	chr11	101460390	104088908
1163	chr11	104088908	105002557
1164	chr11	105002557	106650168
1165	chr11	106650168	107973474
1166	chr11	107973474	108566310
1167	chr11	108566310	109995390
1168	chr11	109995390	111243672
1169	chr11	111243672	112588765
1170	chr11	112588765	114387006
1171	chr11	114387006	114959946
1172	chr11	114959946	116512631
1173	chr11	116512631	117876395
1174	chr11	117876395	119344766
1175	chr11	119344766	120896097
1176	chr11	120896097	121305234
1177	chr11	121305234	122721202
1178	chr11	122721202	123629409
1179	chr11	123629409	124625632
1180	chr11	124625632	126441425
1181	chr11	126441425	127446784
1182	chr11	127446784	128318642
1183	chr11	128318642	130472680
1184	chr11	130472680	131204717
1185	chr11	131204717	133130151
1186	chr11	133130151	134336099
1187	chr11	134336099	135076558
1188	chr11	135076558	300000000
1189	chr12	1	971165
1190	chr12	971165	2435620
1191	chr12	2435620	3567871
1192	chr12	3567871	4308513
1193	chr12	4308513	5212306
1194	chr12	5212306	6310587
1195	chr12	6310587	8224940
1196	chr12	8224940	8878799
1197	chr12	8878799	10328935
1198	chr12	10328935	11601912
1199	chr12	11601912	12580594
1200	chr12	12580594	15088550
1201	chr12	15088550	16157526
1202	chr12	16157526	17934939
1203	chr12	17934939	20711009
1204	chr12	20711009	23667700
1205	chr12	23667700	25218149
1206	chr12	25218149	27646840
1207	chr12	27646840	29498322
1208	chr12	29498322	30359473
1209	chr12	30359473	32012658
1210	chr12	32012658	32924055
1211	chr12	32924055	37462915
1212	chr12	37462915	38833367
1213	chr12	38833367	40422383
1214	chr12	40422383	41264784
1215	chr12	41264784	43590671
1216	chr12	43590671	45630446
1217	chr12	45630446	47321010
1218	chr12	47321010	48608083
1219	chr12	48608083	51382710
1220	chr12	51382710	52645220
1221	chr12	52645220	54385039
1222	chr12	54385039	55272053
1223	chr12	55272053	57155077
1224	chr12	57155077	58914885
1225	chr12	58914885	60729948
1226	chr12	60729948	63638681
1227	chr12	63638681	65165915
1228	chr12	65165915	66787364
1229	chr12	66787364	67515949
1230	chr12	67515949	69432762
1231	chr12	69432762	70564207
1232	chr12	70564207	72251295
1233	chr12	72251295	73424674
1234	chr12	73424674	76117534
1235	chr12	76117534	78176790
1236	chr12	78176790	80054370
1237	chr12	80054370	81073988
1238	chr12	81073988	83108887
1239	chr12	83108887	83910065
1240	chr12	83910065	85596648
1241	chr12	85596648	89288345
1242	chr12	89288345	91672378
1243	chr12	91672378	94120791
1244	chr12	94120791	95627009
1245	chr12	95627009	96715061
1246	chr12	96715061	98912209
1247	chr12	98912209	101053863
1248	chr12	101053863	101468912
1249	chr12	101468912	102571208
1250	chr12	102571208	104454918
1251	chr12	104454918	106042435
1252	chr12	106042435	106564970
1253	chr12	106564970	108632125
1254	chr12	108632125	109898914
1255	chr12	109898914	112825713
1256	chr12	112825713	113548904
1257	chr12	113548904	114598797
1258	chr12	114598797	115065411
1259	chr12	115065411	116649666
1260	chr12	116649666	117697570
1261	chr12	117697570	119316305
1262	chr12	119316305	121569746
1263	chr12	121569746	124493434
1264	chr12	124493434	125960959
1265	chr12	125960959	127390553
1266	chr12	127390553	128752752
1267	chr12	128752752	129893376
1268	chr12	129893376	131302206
1269	chr12	131302206	132236187
1270	chr12	132236187	133264925
1271	chr12	133264925	300000000
1272	chr13	1	18445873
1273	chr13	18445873	20112581
1274	chr13	20112581	21668035
1275	chr13	21668035	23020563
1276	chr13	23020563	23957798
1277	chr13	23957798	25210224
1278	chr13	25210224	26710225
1279	chr13	26710225	28683414
1280	chr13	28683414	29909130
1281	chr13	29909130	31727678
1282	chr13	31727678	33202766
1283	chr13	33202766	34452327
1284	chr13	34452327	35472230
1285	chr13	35472230	36924048
1286	chr13	36924048	38304026
1287	chr13	38304026	40495126
1288	chr13	40495126	42526891
1289	chr13	42526891	44327273
1290	chr13	44327273	45921079
1291	chr13	45921079	46856944
1292	chr13	46856944	48809826
1293	chr13	48809826	51016955
1294	chr13	51016955	52765487
1295	chr13	52765487	54108729
1296	chr13	54108729	55242996
1297	chr13	55242996	56980083
1298	chr13	56980083	57836492
1299	chr13	57836492	58728137
1300	chr13	58728137	60280644
1301	chr13	60280644	61017815
1302	chr13	61017815	63397426
1303	chr13	63397426	64626470
1304	chr13	64626470	67270321
1305	chr13	67270321	70150384
1306	chr13	70150384	70952659
1307	chr13	70952659	73359952
1308	chr13	73359952	75096006
1309	chr13	75096006	76836420
1310	chr13	76836420	78234678
1311	chr13	78234678	80011541
1312	chr13	80011541	82007679
1313	chr13	82007679	83559009
1314	chr13	83559009	85036781
1315	chr13	85036781	87907627
1316	chr13	87907627	89869057
1317	chr13	89869057	92477438
1318	chr13	92477438	92934202
1319	chr13	92934202	95435304
1320	chr13	95435304	96866956
1321	chr13	96866956	98286665
1322	chr13	98286665	99921841
1323	chr13	99921841	101648173
1324	chr13	101648173	103414360
1325	chr13	103414360	104191764
1326	chr13	104191764	105595205
1327	chr13	105595205	106097651
1328	chr13	106097651	107537529
1329	chr13	107537529	108468862
1330	chr13	108468862	109162764
1331	chr13	109162764	110579726
1332	chr13	110579726	111595245
1333	chr13	111595245	300000000
1334	chr14	1	18225607
1335	chr14	18225607	21121243
1336	chr14	21121243	22549721
1337	chr14	22549721	24435917
1338	chr14	24435917	25666480
1339	chr14	25666480	27997327
1340	chr14	27997327	29502939
1341	chr14	29502939	31914059
1342	chr14	31914059	34377045
1343	chr14	34377045	35390387
1344	chr14	35390387	38198520
1345	chr14	38198520	39872786
1346	chr14	39872786	41146299
1347	chr14	41146299	42668186
1348	chr14	42668186	44074024
1349	chr14	44074024	45612693
1350	chr14	45612693	46279927
1351	chr14	46279927	48104383
1352	chr14	48104383	48536268
1353	chr14	48536268	50041042
1354	chr14	50041042	51026854
1355	chr14	51026854	53007665
1356	chr14	53007665	53531113
1357	chr14	53531113	54766963
1358	chr14	54766963	55750162
1359	chr14	55750162	57014544
1360	chr14	57014544	58981618
1361	chr14	58981618	61213706
1362	chr14	61213706	63323296
1363	chr14	63323296	64753580
1364	chr14	64753580	65932837
1365	chr14	65932837	67525600
1366	chr14	67525600	70665240
1367	chr14	70665240	72422907
1368	chr14	72422907	75978424
1369	chr14	75978424	76763129
1370	chr14	76763129	78095602
1371	chr14	78095602	79720236
1372	chr14	79720236	81113370
1373	chr14	81113370	82671753
1374	chr14	82671753	83775289
1375	chr14	83775289	85279975
1376	chr14	85279975	86180658
1377	chr14	86180658	87168997
1378	chr14	87168997	89031299
1379	chr14	89031299	90830516
1380	chr14	90830516	92665954
1381	chr14	92665954	93858939
1382	chr14	93858939	95284530
1383	chr14	95284530	95796078
1384	chr14	95796078	97874825
1385	chr14	97874825	98672195
1386	chr14	98672195	101067970
1387	chr14	101067970	102545765
1388	chr14	102545765	104535386
1389	chr14	104535386	105874495
1390	chr14	105874495	300000000
1391	chr15	1	19795947
1392	chr15	19795947	20926275
1393	chr15	20926275	23949980
1394	chr15	23949980	24863443
1395	chr15	24863443	27052965
1396	chr15	27052965	29046299
1397	chr15	29046299	29873365
1398	chr15	29873365	31299618
1399	chr15	31299618	32149610
1400	chr15	32149610	33723224
1401	chr15	33723224	34791050
1402	chr15	34791050	37164301
1403	chr15	37164301	38238576
1404	chr15	38238576	40091931
1405	chr15	40091931	40885316
1406	chr15	40885316	42484201
1407	chr15	42484201	43905851
1408	chr15	43905851	46326589
1409	chr15	46326589	47843851
1410	chr15	47843851	49715846
1411	chr15	49715846	51385363
1412	chr15	51385363	52776899
1413	chr15	52776899	54216331
1414	chr15	54216331	54844071
1415	chr15	54844071	56609575
1416	chr15	56609575	58149167
1417	chr15	58149167	59401917
1418	chr15	59401917	60973637
1419	chr15	60973637	62923023
1420	chr15	62923023	64812469
1421	chr15	64812469	66802429
1422	chr15	66802429	68725660
1423	chr15	68725660	69841002
1424	chr15	69841002	71630310
1425	chr15	71630310	73336373
1426	chr15	73336373	76106283
1427	chr15	76106283	78223711
1428	chr15	78223711	80568637
1429	chr15	80568637	83591716
1430	chr15	83591716	86109674
1431	chr15	86109674	87826712
1432	chr15	87826712	89932319
1433	chr15	89932319	91621162
1434	chr15	91621162	93237673
1435	chr15	93237673	94381101
1436	chr15	94381101	95598367
1437	chr15	95598367	97487680
1438	chr15	97487680	98700830
1439	chr15	98700830	100096642
1440	chr15	100096642	101012489
1441	chr15	101012489	101980763
1442	chr15	101980763	300000000
1443	chr16	1	10054
1444	chr16	10054	1157206
1445	chr16	1157206	2714828
1446	chr16	2714828	3951195
1447	chr16	3951195	5068344
1448	chr16	5068344	5841579
1449	chr16	5841579	6843550
1450	chr16	6843550	7479119
1451	chr16	7479119	8288517
1452	chr16	8288517	9705562
1453	chr16	9705562	10332175
1454	chr16	10332175	11426305
1455	chr16	11426305	12519241
1456	chr16	12519241	13060580
1457	chr16	13060580	14370145
1458	chr16	14370145	16060203
1459	chr16	16060203	17550892
1460	chr16	17550892	18632285
1461	chr16	18632285	20139249
1462	chr16	20139249	22437583
1463	chr16	22437583	24125554
1464	chr16	24125554	25975541
1465	chr16	25975541	27434434
1466	chr16	27434434	29025292
1467	chr16	29025292	31371622
1468	chr16	31371622	46381083
1469	chr16	46381083	48974015
1470	chr16	48974015	52001911
1471	chr16	52001911	53348660
1472	chr16	53348660	55869862
1473	chr16	55869862	57630418
1474	chr16	57630418	59011501
1475	chr16	59011501	60711790
1476	chr16	60711790	62195945
1477	chr16	62195945	63657685
1478	chr16	63657685	65904663
1479	chr16	65904663	68807460
1480	chr16	68807460	71020125
1481	chr16	71020125	72901251
1482	chr16	72901251	74937605
1483	chr16	74937605	75944056
1484	chr16	75944056	77489781
1485	chr16	77489781	78422395
1486	chr16	78422395	79100918
1487	chr16	79100918	80263477
1488	chr16	80263477	81738931
1489	chr16	81738931	82714123
1490	chr16	82714123	83443603
1491	chr16	83443603	84412277
1492	chr16	84412277	85115079
1493	chr16	85115079	86122993
1494	chr16	86122993	86781805
1495	chr16	86781805	87613743
1496	chr16	87613743	88974757
1497	chr16	88974757	90226404
1498	chr16	90226404	300000000
1499	chr17	1	1269105
1500	chr17	1269105	2025437
1501	chr17	2025437	3799018
1502	chr17	3799018	4792966
1503	chr17	4792966	5838014
1504	chr17	5838014	7414079
1505	chr17	7414079	8403107
1506	chr17	8403107	10062604
1507	chr17	10062604	11199498
1508	chr17	11199498	12631452
1509	chr17	12631452	13277055
1510	chr17	13277055	13991320
1511	chr17	13991320	15115780
1512	chr17	15115780	16509028
1513	chr17	16509028	18953007
1514	chr17	18953007	21387045
1515	chr17	21387045	29007226
1516	chr17	29007226	31459473
1517	chr17	31459473	33211407
1518	chr17	33211407	34585779
1519	chr17	34585779	36141651
1520	chr17	36141651	38653091
1521	chr17	38653091	40721152
1522	chr17	40721152	41743558
1523	chr17	41743558	43694719
1524	chr17	43694719	44979537
1525	chr17	44979537	47798656
1526	chr17	47798656	49440038
1527	chr17	49440038	51821597
1528	chr17	51821597	52641695
1529	chr17	52641695	53748757
1530	chr17	53748757	55522071
1531	chr17	55522071	57280180
1532	chr17	57280180	59410151
1533	chr17	59410151	61235394
1534	chr17	61235394	63468228
1535	chr17	63468228	65152010
1536	chr17	65152010	66804312
1537	chr17	66804312	69862629
1538	chr17	69862629	71391676
1539	chr17	71391676	74676064
1540	chr17	74676064	76379479
1541	chr17	76379479	78267332
1542	chr17	78267332	79302554
1543	chr17	79302554	80863788
1544	chr17	80863788	82076532
1545	chr17	82076532	83247139
1546	chr17	83247139	300000000
1547	chr18	1	10644
1548	chr18	10644	912485
1549	chr18	912485	1942910
1550	chr18	1942910	3891658
1551	chr18	3891658	5834181
1552	chr18	5834181	7090486
1553	chr18	7090486	8498933
1554	chr18	8498933	11075914
1555	chr18	11075914	11905441
1556	chr18	11905441	14440800
1557	chr18	14440800	21905883
1558	chr18	21905883	23069508
1559	chr18	23069508	25416687
1560	chr18	25416687	26446227
1561	chr18	26446227	28347718
1562	chr18	28347718	29295622
1563	chr18	29295622	30286513
1564	chr18	30286513	32684103
1565	chr18	32684103	34200103
1566	chr18	34200103	36282001
1567	chr18	36282001	37495287
1568	chr18	37495287	38785526
1569	chr18	38785526	40104403
1570	chr18	40104403	42312683
1571	chr18	42312683	45342141
1572	chr18	45342141	46719283
1573	chr18	46719283	48413361
1574	chr18	48413361	50204214
1575	chr18	50204214	53535815
1576	chr18	53535815	54027805
1577	chr18	54027805	57546606
1578	chr18	57546606	58862988
1579	chr18	58862988	59963251
1580	chr18	59963251	61353518
1581	chr18	61353518	62610482
1582	chr18	62610482	64153018
1583	chr18	64153018	65796166
1584	chr18	65796166	66585564
1585	chr18	66585564	68458580
1586	chr18	68458580	69508584
1587	chr18	69508584	70953943
1588	chr18	70953943	71954382
1589	chr18	71954382	73371239
1590	chr18	73371239	74304227
1591	chr18	74304227	75815032
1592	chr18	75815032	77101859
1593	chr18	77101859	78216317
1594	chr18	78216317	79389991
1595	chr18	79389991	80259271
1596	chr18	80259271	300000000
1597	chr19	1	80840
1598	chr19	80840	610729
1599	chr19	610729	2098397
1600	chr19	2098397	3019662
1601	chr19	3019662	4348970
1602	chr19	4348970	5811841
1603	chr19	5811841	6684874
1604	chr19	6684874	9127717
1605	chr19	9127717	11173352
1606	chr19	11173352	13360313
1607	chr19	13360313	14375535
1608	chr19	14375535	15537799
1609	chr19	15537799	16263605
1610	chr19	16263605	18299052
1611	chr19	18299052	19766662
1612	chr19	19766662	20722951
1613	chr19	20722951	22550094
1614	chr19	22550094	23284944
1615	chr19	23284944	28066986
1616	chr19	28066986	29300040
1617	chr19	29300040	30237047
1618	chr19	30237047	32255614
1619	chr19	32255614	33772047
1620	chr19	33772047	35978393
1621	chr19	35978393	37036131
1622	chr19	37036131	39679979
1623	chr19	39679979	40478694
1624	chr19	40478694	41625199
1625	chr19	41625199	43358303
1626	chr19	43358303	44239955
1627	chr19	44239955	45599439
1628	chr19	45599439	46646825
1629	chr19	46646825	48778970
1630	chr19	48778970	51029311
1631	chr19	51029311	52482037
1632	chr19	52482037	54099074
1633	chr19	54099074	55216712
1634	chr19	55216712	57009967
1635	chr19	57009967	58607472
1636	chr19	58607472	300000000
1637	chr20	1	79838
1638	chr20	79838	716956
1639	chr20	716956	2488855
1640	chr20	2488855	3847766
1641	chr20	3847766	5497204
1642	chr20	5497204	7103426
1643	chr20	7103426	8136364
1644	chr20	8136364	9750273
1645	chr20	9750273	11268888
1646	chr20	11268888	12466851
1647	chr20	12466851	13709217
1648	chr20	13709217	15977714
1649	chr20	15977714	17506587
1650	chr20	17506587	18991559
1651	chr20	18991559	20979069
1652	chr20	20979069	22510818
1653	chr20	22510818	23313153
1654	chr20	23313153	24737088
1655	chr20	24737088	25363595
1656	chr20	25363595	33027017
1657	chr20	33027017	34225635
1658	chr20	34225635	36332043
1659	chr20	36332043	38281128
1660	chr20	38281128	39808119
1661	chr20	39808119	40982216
1662	chr20	40982216	41957049
1663	chr20	41957049	42986820
1664	chr20	42986820	44051536
1665	chr20	44051536	46210417
1666	chr20	46210417	48583442
1667	chr20	48583442	50623121
1668	chr20	50623121	53856010
1669	chr20	53856010	55438728
1670	chr20	55438728	57872903
1671	chr20	57872903	59831517
1672	chr20	59831517	60986668
1673	chr20	60986668	62670503
1674	chr20	62670503	63558827
1675	chr20	63558827	64333810
1676	chr20	64333810	300000000
1677	chr21	1	14578661
1678	chr21	14578661	16680846
1679	chr21	16680846	18108057
1680	chr21	18108057	19590025
1681	chr21	19590025	20700449
1682	chr21	20700449	21990556
1683	chr21	21990556	23323909
1684	chr21	23323909	25096809
1685	chr21	25096809	25898707
1686	chr21	25898707	27752907
1687	chr21	27752907	29824708
1688	chr21	29824708	31296327
1689	chr21	31296327	33004691
1690	chr21	33004691	33853161
1691	chr21	33853161	35152076
1692	chr21	35152076	36498481
1693	chr21	36498481	37339402
1694	chr21	37339402	39110976
1695	chr21	39110976	40017600
1696	chr21	40017600	41901419
1697	chr21	41901419	43086158
1698	chr21	43086158	44757190
1699	chr21	44757190	46072312
1700	chr21	46072312	46699840
1701	chr21	46699840	300000000
1702	chr22	1	17193405
1703	chr22	17193405	17813322
1704	chr22	17813322	19924835
1705	chr22	19924835	22002927
1706	chr22	22002927	23370460
1707	chr22	23370460	24588236
1708	chr22	24588236	26395662
1709	chr22	26395662	27438791
1710	chr22	27438791	29255810
1711	chr22	29255810	31043932
1712	chr22	31043932	32268999
1713	chr22	32268999	34098925
1714	chr22	34098925	35134992
1715	chr22	35134992	37174229
1716	chr22	37174229	38911889
1717	chr22	38911889	40149793
1718	chr22	40149793	42294812
1719	chr22	42294812	43318194
1720	chr22	43318194	44599428
1721	chr22	44599428	46074615
1722	chr22	46074615	47200568
1723	chr22	47200568	48507891
1724	chr22	48507891	49430885
1725	chr22	49430885	50804870
