## Supplementary material for "Integration of genetic colocalizations with physiological and pharmacological perturbations identifies cardiometabolic disease genes": Data S5

### Sheet: IR_T2D
LOCUS	GENE	TISSUE	QTL	TRAITS+T2D	adipose_specificity	liver_specificity	muscle_specificity	pancreas_specificity
1673	MIR1-HG	M	BOTH	Genesis (not T2D)	Not expressed in reference	Not expressed in reference	Not expressed in reference	Not expressed in reference
32	CDKN2C	M	EQTL	WHR, TG	Not specific	B cell (Plasmocyte),Dendritic cell	M2 Macrophage	Fibroblast
727	REPS1	M	SQTL		M2 Macrophage	Mast cell	B cell (Plasmocyte)	Beta cell
846	UBE3C	M	EQTL		Not specific	Not specific	Not specific	Fibroblast
883	FGFR1	M	EQTL	BMI	Stromal cell	Endothelial cell	Fibroblast,Myogenic precursor cell,NK cell	Smooth muscle cell
1281	HMGB1	M	SQTL	BMI	Stromal cell	Epithelial cell,Mast cell	B cell (Plasmocyte),M2 Macrophage	M2 Macrophage
1299	PCDH17	M	EQTL		Not specific	Endothelial cell	Not specific	Alpha cell,Endothelial cell
1427	HMG20A	M	EQTL		Not specific	Not specific	M2 Macrophage	Not specific
456	SEC31A	S	SQTL		Not specific	Mast cell,Smooth muscle cell	Fibroblast,Myogenic precursor cell	Endothelial cell
460	FAM13A	S	EQTL	FI,WHR,HDL,TG	Mast cell	Hepatocyte	Not specific	Acinar cell
501	PDGFC	S	EQTL	FI,WHR,HDL,TG	Not specific	Epithelial cell,Smooth muscle cell	NK cell	Ductal cell
570	BHMT	S	EQTL		Not expressed in reference	Hepatocyte	Not specific	Not expressed in reference
580	PCSK1	S	EQTL	BMI	Not specific	Not expressed in reference	Not specific	Beta cell,Fibroblast
828	KLF14	S	EQTL	HDL,TG	Not expressed in reference	Not expressed in reference	Not specific	Not specific
870	LPL	S	EQTL	WHR,HDL,TG	Adipocyte	Not specific	Endothelial cell,M2 Macrophage	M2 Macrophage
1244	METAP2	S	SQTL		Not specific	Epithelial cell	B cell (Plasmocyte),Muscle progenitor cell	Smooth muscle cell
1602	KDM4B	S	EQTL		Not specific	Mast cell	B cell (Plasmocyte),Neutrophil	Not specific
1604	MAP2K7	S	SQTL		Not specific	Not specific	NK cell	Beta cell
116	NUP133	V	SQTL		Not specific	Mast cell	B cell (Plasmocyte)	Fibroblast
219	EPC2	V	SQTL		Neutrophil	Granulocyte	B cell (Plasmocyte),Stromal cell	Not specific
463	HPGDS	V	SQTL		Mast cell	Macrophage,Mast cell	M2 Macrophage,Mast cell	M2 Macrophage
630	FGFR4	V	eQTL		Not expressed in reference	Epithelial cell	Muscle progenitor cell,Myogenic precursor cell,Skeletal muscle cell	Beta cell
841	AOC1	S,V	eQTL		Not expressed in reference	Not expressed in reference	Not expressed in reference	Not expressed in reference
1093	PLEKHA1	S,V	BOTH		Not specific	Epithelial cell	Not specific	Endothelial cell
1122	BDNF-AS	S,V	SQTL	BMI	Neutrophil	Not specific	Mast cell	Not specific
231	COBLL1	L	SQTL	FI, BMI (not T2D)	Not specific	B cell (Plasmocyte),Smooth muscle cell	Endothelial cell,Smooth muscle cell	Acinar cell
380	SLC2A2	L	SQTL	FG,TG,BMI	Not expressed in reference	Epithelial cell,Hepatocyte	Not expressed in reference	Not specific
396	PIGZ	L	EQTL		Not specific	Not specific	Muscle progenitor cell	Not specific
739	SLC22A3	L	EQTL	WHR,BMI	Not expressed in reference	Not expressed in reference	Muscle progenitor cell,Myogenic precursor cell	Not expressed in reference
1720	PNPLA3	L	SQTL	HDL,TG	Not expressed in reference	Not specific	Not expressed in reference	Not specific
233	G6PC2	P	SQTL		Not expressed in reference	Not expressed in reference	Not specific	Beta cell
325	RYBP	P	EQTL		Neutrophil	Granulocyte,Mast cell	Mast cell,NK cell	Smooth muscle cell
1483	CTRB2	P	SQTL		Not expressed in reference	Not expressed in reference	Not expressed in reference	Acinar cell
159	SIX3	P	EQTL		Not expressed in reference	Not expressed in reference	Stromal cell	Beta cell
201	INHBB	S,M	EQTL		Neutrophil	Not specific	Muscle progenitor cell	Endothelial cell
347	ZBTB20	S,V,M	EQTL+SQTL		Stromal cell	Epithelial cell	Fibroblast,Muscle progenitor cell,Stromal cell	Ductal cell
1012	ABO	S,V,M,L	BOTH		Not expressed in reference	Not specific	Neutrophil	Not specific
1126	APIP	V,M	SQTL		Not specific	Macrophage,Mast cell	M2 Macrophage,Skeletal muscle cell	Alpha cell
317	C3orf14	S,V,L,P	EQTL	Genesis (not T2D)	Not specific	Macrophage	Fibroblast,NK cell	Alpha cell,Beta cell
15	USP48	V,P	EQTL		Adipocyte	Granulocyte	B cell (Plasmocyte)	Fibroblast
173	CEP68	ALL	BOTH	HDL,TG	Adipocyte	Smooth muscle cell	Endothelial cell	Not specific
227	ITGB6	S,V,M,P	BOTH		Not specific	Not specific	Skeletal muscle cell	Ductal cell,Smooth muscle cell
353	SLC12A8	S,L,P	EQTL		Not expressed in reference	Hepatocyte	Not specific	Not specific
407	WFS1	ALL	BOTH		Stromal cell	Not specific	Stromal cell,T cell	Beta cell
417	DCAF16	S,V,M,P	EQTL		Not specific	Not specific	Myogenic precursor cell	Not specific
438	DCUN1D4	S,V,P	SQTL		Mast cell	Hepatocyte	B cell (Plasmocyte)	Fibroblast
713	NUS1	M,P	EQTL		Not specific	Not specific	Mast cell	Beta cell
1432	AP3S2	ALL	BOTH		Not specific	Not specific	B cell (Plasmocyte),M2 Macrophage	Not specific

### Sheet: WHR
LOCUS	GENE	TISSUE	QTL	TRAITS	adipose_specificity	liver_specificity	muscle_specificity	pancreas_specificity
19	SRSF4	S	SQTL		Neutrophil	Mast cell	Myogenic precursor cell,Neutrophil	Not specific
352	ADCY5	S	EQTL		Not expressed in reference	Not expressed in reference	Smooth muscle cell	Ductal cell
355	ABTB1	S	SQTL		Neutrophil	Granulocyte	B cell (Plasmocyte),M2 Macrophage	Not specific
569	PDE8B	S	EQTL		Not specific	Not expressed in reference	Not specific	Beta cell
1075	RBP4	S	EQTL		Not specific	Epithelial cell,Hepatocyte	Not specific	Beta cell
1212	ALG10B	S	EQTL		Not specific	Not specific	NK cell	Not specific
1256	DTX1	S	EQTL		Not specific	Not specific	Mast cell	Not specific
1411	CYP19A1	S	EQTL		Neutrophil	Not expressed in reference	Not specific	Not specific
1600	SF3A2	S	EQTL		Not specific	Not specific	Myogenic precursor cell	Not specific
1668	TSHZ2	S	EQTL		Stromal cell	Epithelial cell	Endothelial cell,Fibroblast	Endothelial cell
1694	KCNJ15	S	EQTL		Neutrophil	Epithelial cell,Mast cell	Mast cell	Ductal cell
596	DMXL1	V	EQTL	HDL,TG	Not specific	Macrophage	M2 Macrophage	Acinar cell
813	LHFPL3-AS2	V	EQTL		Not expressed in reference	Not expressed in reference	Not expressed in reference	Not specific
991	BARX1	V	EQTL		Not expressed in reference	Not expressed in reference	Not specific	Not expressed in reference
1014	COL5A1	V	SQTL		Stromal cell	Not specific	Fibroblast,NK cell,Stromal cell	Fibroblast
1091	FGFR2	V	EQTL		Not specific	Epithelial cell	Not specific	Ductal cell
1331	COL4A2	V	SQTL		Stromal cell	Endothelial cell	Endothelial cell,NK cell	Endothelial cell,Fibroblast
1355	NID2	V	EQTL		Stromal cell	Not specific	Endothelial cell,Fibroblast	Fibroblast
1454	CIITA	V	SQTL		Not specific	Dendritic cell	Conventional dendritic cell,M2 Macrophage	Not specific
1605	QTRT1	V	SQTL		Mast cell	B cell (Plasmocyte),Epithelial cell	B cell (Plasmocyte),Mast cell	Acinar cell,Exocrine cell
611	ABLIM3	S,V	EQTL		Mast cell	Hepatocyte	Endothelial cell,Muscle progenitor cell	Fibroblast
693	TBX18-AS1	S,V	EQTL		Not expressed in reference	Not expressed in reference	Not expressed in reference	Not expressed in reference
832	TRIM24	S,V	EQTL		Not specific	Hepatocyte	Mast cell	Not specific
904	CRISPLD1	S,V	EQTL		Not expressed in reference	Endothelial cell	Fibroblast	Not specific
1289	TSC22D1	S,V	EQTL		Adipocyte	Endothelial cell,Epithelial cell	Skeletal muscle cell,Smooth muscle cell	Endothelial cell
1428	ADAMTS7P3	S,V	EQTL		Not expressed in reference	Not expressed in reference	Not expressed in reference	Not expressed in reference
1550	EMILIN2	S,V	EQTL		Neutrophil	Not specific	Conventional dendritic cell,Stromal cell	M2 Macrophage
1574	DYM	S,V	EQTL+SQTL		Not specific	Hepatocyte	M2 Macrophage	Acinar cell,Exocrine cell
1642	GPCPD1	S,V	EQTL		Not specific	Smooth muscle cell	M2 Macrophage,Neutrophil	M2 Macrophage
1652	KIZ	S,V	EQTL		Neutrophil	Not specific	Not expressed in reference	Not specific
1670	PCK1	S,V	EQTL		Not specific	Hepatocyte	Not specific	Alpha cell
1500	TLCD2	L	EQTL		Not specific	Not specific	Not expressed in reference	Beta cell
188	GPAT2P1	M	EQTL		Not expressed in reference	Not expressed in reference	Not expressed in reference	Not expressed in reference
404	MSANTD1	M	EQTL		Not specific	Not specific	Not specific	Alpha cell
1195	IFF01	M	EQTL		Not expressed in reference	Not expressed in reference	Not expressed in reference	Not expressed in reference
1264	SCARB1	M	EQTL	TG(L)	M2 Macrophage	Hepatocyte	Endothelial cell	Alpha cell
1380	RPS6KA5	M	EQTL	BMI	Mast cell	Mast cell	Mast cell	Beta cell
1337	HOMEZ	P	EQTL		Not specific	Not specific	B cell (Plasmocyte)	Not specific
1139	VEGFB	S,M	eQTL	HDL,TG	M2 Macrophage	Macrophage	B cell (Plasmocyte),Fibroblast	Not specific
1266	TMEM132C	S,M	EQTL		Stromal cell	Not expressed in reference	Stromal cell	Not specific
121	NID1	V,L	SQTL		Stromal cell	Endothelial cell	Fibroblast,Myogenic precursor cell,NK cell	Fibroblast
627	SH3PXD2B	S,V,M	EQTL		Stromal cell	Not specific	Myogenic precursor cell	Fibroblast
820	CPED1	S,V,M,L	BOTH		Not specific	Endothelial cell,Macrophage	B cell (Plasmocyte),Smooth muscle cell	Endothelial cell
1270	ZNF84	S,V,M	SQTL		Not specific	Not specific	Not expressed in reference	Not specific
1534	TBX2	S,V,M	EQTL		Not expressed in reference	Not specific	Smooth muscle cell,Stromal cell	Not expressed in reference
1610	HAUS8	S,V,M	EQTL		Not specific	Macrophage	Mast cell	Not specific
84	PIGC	S,V,M,P	BOTH	HDL,TG	Mast cell	Epithelial cell	M2 Macrophage	Endothelial cell
106	ENSG00000226251	ALL	EQTL		Not expressed in reference	Not expressed in reference	Not expressed in reference	Not expressed in reference
478	ANXA5	S,M,P	BOTH		Adipocyte	Epithelial cell,Macrophage	Myogenic precursor cell,Neutrophil	Fibroblast,M2 Macrophage
556	SLC38A9	S,V,P	BOTH		Not specific	Smooth muscle cell	NK cell	Acinar cell,Smooth muscle cell
602	LINC01184	ALL	EQTL		Stromal cell	Not specific	Not expressed in reference	Fibroblast
912	MMP16	S,V,M,P	EQTL	BMI	Not expressed in reference	Not expressed in reference	NK cell	Not specific
1110	ST5	S,P	SQTL		Not specific	Hepatocyte	Muscle progenitor cell,Smooth muscle cell,Stromal cell	Ductal cell
1140	RAD9A	ALL	EQTL		Not specific	B cell (Plasmocyte)	B cell (Plasmocyte),Mast cell	Not specific
1206	STK38L	S,V,P	BOTH		Not specific	Dendritic cell	Conventional dendritic cell,Neutrophil	M2 Macrophage
1211	ALG10	S,V,P	EQTL		Not specific	Not specific	M2 Macrophage	Ductal cell
1367	PCNX1	S,V,M,P	EQTL		Neutrophil	Granulocyte,Smooth muscle cell	Not expressed in reference	Alpha cell
1415	TEX9	M,P	EQTL		Not expressed in reference	Not specific	Not specific	Not specific
1487	MAFTRR	S,V,L,P	EQTL		Not expressed in reference	Not specific	Not expressed in reference	Not specific

### Sheet: TG_HDL
LOCUS	GENE	TISSUE	QTL	TRAITS	adipose_specificity	liver_specificity	muscle_specificity	pancreas_specificity
448	UGT2B17	L	EQTL	TG, HDL	Not expressed in reference	Not expressed in reference	Not expressed in reference	Not expressed in reference
1081	GBF1	L	EQTL	TG	Neutrophil	Not specific	Endothelial cell	Alpha cell
1086	GPAM	L	SQTL	TG, HDL	Stromal cell	Hepatocyte	Not specific	Not specific
1319	GPR180	L	EQTL	TG	Not specific	Hepatocyte	B cell (Plasmocyte),NK cell	Not specific
1333	GAS6	L	EQTL	TG	Not specific	Endothelial cell	Endothelial cell,Fibroblast	Ductal cell
1441	PCSK6	L	SQTL	TG	Not specific	Hepatocyte	Fibroblast,Myogenic precursor cell,NK cell	Not specific
1647	SPTLC3	L	EQTL	TG	Not specific	Not specific	Not specific	Not specific
1665	PLTP	L	EQTL	TG, HDL	M2 Macrophage	Endothelial cell,Macrophage	Fibroblast,Myogenic precursor cell,NK cell	Fibroblast,M2 Macrophage
498	TRIM2	L	EQTL	HDL	Not specific	Smooth muscle cell	Myogenic precursor cell,Stromal cell	Beta cell
932	ENSG00000253111	L	EQTL	HDL	Not expressed in reference	Not expressed in reference	Not expressed in reference	Not expressed in reference
1002	AKNA	L	EQTL	HDL	Not specific	Granulocyte	Mast cell,T cell	Not specific
1481	HP	L	EQTL	HDL, TG (S)	Stromal cell	Granulocyte,Hepatocyte	Not specific	Fibroblast
197	IL1RN	S	EQTL	TG	Adipocyte	Granulocyte,Macrophage	Conventional dendritic cell,Neutrophil	M2 Macrophage
1062	TET1	S	EQTL	TG	Not specific	Not specific	Not specific	Not specific
1499	ENSG00000262905	S	EQTL	TG	Not expressed in reference	Not expressed in reference	Not expressed in reference	Not expressed in reference
1702	HDHD5	S	SQTL	TG	Not expressed in reference	Not expressed in reference	Not expressed in reference	Not expressed in reference
370	MBNL1-AS1	S	EQTL	HDL	Not specific	Not specific	Skeletal muscle cell,Smooth muscle cell	Alpha cell
859	AGPAT5	S	EQTL	HDL	Adipocyte	Hepatocyte	Neutrophil	Endothelial cell
1145	DGAT2	S	SQTL	HDL	Neutrophil	Hepatocyte,Mast cell	Neutrophil	Not specific
1168	ZC3H12C	S	EQTL	HDL	Adipocyte	Endothelial cell	Mast cell	Not specific
1687	RPL23P2	S	EQTL	HDL	Not expressed in reference	Not expressed in reference	Not expressed in reference	Beta cell
1133	ENSG00000255042	V	EQTL	TG, BMI	Not expressed in reference	Not expressed in reference	Not expressed in reference	Not expressed in reference
634	ENSG00000248514	S,V	EQTL	TG	Not expressed in reference	Not expressed in reference	Not expressed in reference	Not expressed in reference
1633	LILRB2	S,V	BOTH	HDL	Neutrophil	Granulocyte,Macrophage	Conventional dendritic cell,M2 Macrophage,Neutrophil	M2 Macrophage
765	SNX13	M	EQTL	TG, HDL	Not specific	Macrophage	Myogenic precursor cell	Not specific
958	BNC2	M	EQTL	TG	Stromal cell	Not specific	B cell (Plasmocyte),Myogenic precursor cell	Not specific
1203	PDE3A	M	EQTL	TG, HDL	Not specific	Smooth muscle cell	Smooth muscle cell	Ductal cell
1620	HPN	M	SQTL	TG	Not specific	Hepatocyte	Not specific	Acinar cell,Exocrine cell
1578	ENSG00000267391	M	EQTL	HDL	Not expressed in reference	Not expressed in reference	Not expressed in reference	Not expressed in reference
1650	DSTN	M	SQTL	HDL	Stromal cell	Epithelial cell,Smooth muscle cell	Skeletal muscle cell,Smooth muscle cell,Stromal cell	Smooth muscle cell
68	CSF1	S,M	EQTL	HDL	Mast cell	Endothelial cell	Fibroblast,Mast cell,NK cell	Endothelial cell,Fibroblast
626	RANBP17	V,L	EQTL	HDL	Not expressed in reference	Not specific	Not specific	Beta cell
265	SLC19A3	S,V,L	SQTL	HDL	Stromal cell	Not specific	Not specific	Alpha cell
665	CDKN1A	S,V,M	SQTL	TG	Not specific	Endothelial cell,Mast cell	Conventional dendritic cell,Neutrophil	Fibroblast
712	NT5DC1	S,V,M	EQTL	HDL	M2 Macrophage	Epithelial cell	Myogenic precursor cell,Smooth muscle cell	Beta cell
867	MSR1	S,V,M	EQTL	TG	Adipocyte	Macrophage,Smooth muscle cell	Conventional dendritic cell,M2 Macrophage	M2 Macrophage
1548	USP14	S,V,M	BOTH	TG	Adipocyte	Mast cell	M2 Macrophage	Fibroblast
372	SLC33A1	S,P	BOTH	TG	Neutrophil	B cell (Plasmocyte)	Myogenic precursor cell,NK cell	Acinar cell,Endothelial cell
761	TMEM106B	M,L,P	BOTH	TG, HDL	Stromal cell	Hepatocyte,Mast cell	Myogenic precursor cell,NK cell	Endothelial cell
1417	LIPC	L,P	BOTH	TG, HDL	Not expressed in reference	Hepatocyte	Mast cell	Not specific
1533	RPS6KB1	M,P	EQTL	TG	Not specific	Not specific	Not specific	Beta cell
66	PRMT6	ALL	EQTL	HDL, BMI	Not specific	Not specific	NK cell	Beta cell
567	ARHGEF28	L,P	EQTL	HDL	Not expressed in reference	Not specific	Not specific	Not specific
1049	WASHC2C	S,V,L,P	EQTL	HDL	Not expressed in reference	Not expressed in reference	Not expressed in reference	Not expressed in reference
1666	SULF2	S,V,M,L,P	BOTH	HDL	Stromal cell	Smooth muscle cell	Endothelial cell,Myogenic precursor cell	Endothelial cell,Fibroblast
